# Structure of a polymorphic repeat at the *CACNA1C* schizophrenia locus

**DOI:** 10.1101/2024.03.05.24303780

**Authors:** Raquel Moya, Xiaohan Wang, Richard W. Tsien, Matthew T. Maurano

**Affiliations:** Institute for Systems Genetics, NYU School of Medicine, New York, NY 10016, USA; Neuroscience Institute, NYU School of Medicine, New York, NY 10016, USA; Department of Neuroscience and Physiology, New York University, New York, NY 10016, USA; Department of Pathology, NYU School of Medicine, New York, NY 10016, USA

**Keywords:** Variable-number tandem repeat, calcium channel, schizophrenia, long-read genome assemblies

## Abstract

Genetic variation within intron 3 of the *CACNA1C* calcium channel gene is associated with schizophrenia and other neuropsychiatric disorders, but analysis of the causal variants and their effect is complicated by a nearby variable-number tandem repeat (VNTR). Here, we explored the structure and population variability of the *CACNA1C* intron 3 VNTR using 155 long-read genome assemblies from 78 diverse individuals. Based on sequence differences among repeat units, we clustered individual sequences into 7 VNTR structural alleles called Types. Three Types were related through large duplications, but the other Types diverged much earlier such that only 12 repeat units at the 5′ end of the VNTR were shared across most Types. The most diverged Types were rare and present only in individuals with African ancestry, but a multiallelic structural polymorphism was present across populations at different frequencies, consistent with expansion of the VNTR preceding the emergence of early hominins. We demonstrated that this polymorphism was in complete linkage disequilibrium with fine-mapped schizophrenia variants from genomewide association studies (GWAS), and that this risk haplotype was associated with decreased *CACNA1C* gene expression in the brain. Our work suggests that sequence variation within a human-specific VNTR affects gene expression, and provides a detailed characterization of new alleles at a flagship neuropsychiatric locus.

**SIGNIFICANCE:** Genome-wide association studies identify an association between neuropsychiatric disorders and non-coding variants within the gene *CACNA1C*, which encodes a functionally important Ca^2+^ channel in neurons. However, the variant(s) responsible for disease risk and their functional consequences are undetermined. These schizophrenia-associated SNPs are near a poorly genotyped repeat, suggesting the repeat might also contribute to disease risk. We use long-read genome assemblies to characterize the genetic diversity of this repeat, its relationship to schizophrenia-associated SNPs, and its evolutionary origins. We find that the schizophrenia risk signal is associated with reduced *CACNA1C* gene expression, and both are tightly tied to the repeat. Our analysis of repeat variation at *CACNA1C* will enable targeted investigation of regulatory mechanisms underpinning risk for schizophrenia.
