## Supplementary material for "Structure of a polymorphic repeat at the *CACNA1C* schizophrenia locus": Data S1

Individual	Project	Read Type	HiFi or CLR Coverage*	Assembly 1 ID	Assembly 2 ID	Assembly 1 Download Path	Assembly 2 Download Path	WGS Download Path	1000G Population Code
HG00096	HGSVC2	CLR	75.2X	HG00096_h1	HG00096_h2	http://ftp.1000genomes.ebi.ac.uk/vol1/ftp/data_collections/HGSVC2/release/v1.0/assemblies/20200612_HHU_assembly-results_CLR_v12/assemblies/phased/v12_HG00096_hgsvc_pbsq2-clr_1000-flye.h1-un.arrow-p1.fasta	http://ftp.1000genomes.ebi.ac.uk/vol1/ftp/data_collections/HGSVC2/release/v1.0/assemblies/20200612_HHU_assembly-results_CLR_v12/assemblies/phased/v12_HG00096_hgsvc_pbsq2-clr_1000-flye.h2-un.arrow-p1.fasta	ftp://ftp.sra.ebi.ac.uk/vol1/run/ERR324/ERR3240114/HG00096.final.cram	GBR
HG00171	HGSVC2	CLR	100.0X	HG00171_h1	HG00171_h2	http://ftp.1000genomes.ebi.ac.uk/vol1/ftp/data_collections/HGSVC2/release/v1.0/assemblies/20200612_HHU_assembly-results_CLR_v12/assemblies/phased/v12_HG00171_hgsvc_pbsq2-clr_1000-flye.h1-un.arrow-p1.fasta	http://ftp.1000genomes.ebi.ac.uk/vol1/ftp/data_collections/HGSVC2/release/v1.0/assemblies/20200612_HHU_assembly-results_CLR_v12/assemblies/phased/v12_HG00171_hgsvc_pbsq2-clr_1000-flye.h2-un.arrow-p1.fasta	ftp://ftp.sra.ebi.ac.uk/vol1/run/ERR324/ERR3240160/HG00171.final.cram	FIN
HG00512	HGSVC2	HiFi	30.0X	HG00512_h1	HG00512_h2	http://ftp.1000genomes.ebi.ac.uk/vol1/ftp/data_collections/HGSVC2/release/v1.0/assemblies/20200628_HHU_assembly-results_CCS_v12/assemblies/phased/v12_HG00512_hgsvc_pbsq2-ccs_1000-pereg.h1-un.racon-p2.fasta	http://ftp.1000genomes.ebi.ac.uk/vol1/ftp/data_collections/HGSVC2/release/v1.0/assemblies/20200628_HHU_assembly-results_CCS_v12/assemblies/phased/v12_HG00512_hgsvc_pbsq2-ccs_1000-pereg.h2-un.racon-p2.fasta	ftp://ftp.sra.ebi.ac.uk/vol1/run/ERR398/ERR3988780/HG00512.final.cram	CHS
HG00513	HGSVC2	HiFi	30.0X	HG00513_h1	HG00513_h2	http://ftp.1000genomes.ebi.ac.uk/vol1/ftp/data_collections/HGSVC2/release/v1.0/assemblies/20200628_HHU_assembly-results_CCS_v12/assemblies/phased/v12_HG00513_hgsvc_pbsq2-ccs_1000-pereg.h1-un.racon-p2.fasta	http://ftp.1000genomes.ebi.ac.uk/vol1/ftp/data_collections/HGSVC2/release/v1.0/assemblies/20200628_HHU_assembly-results_CCS_v12/assemblies/phased/v12_HG00513_hgsvc_pbsq2-ccs_1000-pereg.h2-un.racon-p2.fasta	ftp://ftp.sra.ebi.ac.uk/vol1/run/ERR324/ERR3241684/HG00513.final.cram	CHS
HG00514	HGSVC2	HiFi	24.5X	HG00514_h1	HG00514_h2	http://ftp.1000genomes.ebi.ac.uk/vol1/ftp/data_collections/HGSVC2/release/v1.0/assemblies/20200810_HHU_assembly-results_HG00514_v12/assemblies/phased/v12_HG00514_hgsvc_pbsq2-ccs_1000-pereg.h1-un.racon-p2.fasta	http://ftp.1000genomes.ebi.ac.uk/vol1/ftp/data_collections/HGSVC2/release/v1.0/assemblies/20200810_HHU_assembly-results_HG00514_v12/assemblies/phased/v12_HG00514_hgsvc_pbsq2-ccs_1000-pereg.h2-un.racon-p2.fasta	ftp://ftp.sra.ebi.ac.uk/vol1/run/ERR398/ERR3988781/HG00514.final.cram	CHS
HG00731	HGSVC2	HiFi	33.2X	HG00731_h1	HG00731_h2	http://ftp.1000genomes.ebi.ac.uk/vol1/ftp/data_collections/HGSVC2/release/v1.0/assemblies/20200628_HHU_assembly-results_CCS_v12/assemblies/phased/v12_HG00731_hgsvc_pbsq2-ccs_1000-pereg.h1-un.racon-p2.fasta	http://ftp.1000genomes.ebi.ac.uk/vol1/ftp/data_collections/HGSVC2/release/v1.0/assemblies/20200628_HHU_assembly-results_CCS_v12/assemblies/phased/v12_HG00731_hgsvc_pbsq2-ccs_1000-pereg.h2-un.racon-p2.fasta	ftp://ftp.sra.ebi.ac.uk/vol1/run/ERR324/ERR3241754/HG00731.final.cram	PUR
HG00732	HGSVC2	HiFi	24.5X	HG00732_h1	HG00732_h2	http://ftp.1000genomes.ebi.ac.uk/vol1/ftp/data_collections/HGSVC2/release/v1.0/assemblies/20200628_HHU_assembly-results_CCS_v12/assemblies/phased/v12_HG00732_hgsvc_pbsq2-ccs_1000-pereg.h1-un.racon-p2.fasta	http://ftp.1000genomes.ebi.ac.uk/vol1/ftp/data_collections/HGSVC2/release/v1.0/assemblies/20200628_HHU_assembly-results_CCS_v12/assemblies/phased/v12_HG00732_hgsvc_pbsq2-ccs_1000-pereg.h2-un.racon-p2.fasta	ftp://ftp.sra.ebi.ac.uk/vol1/run/ERR324/ERR3241755/HG00732.final.cram	PUR
HG00733	HGSVC2	HiFi	33.5X	HG00733_h1	HG00733_h2	http://ftp.1000genomes.ebi.ac.uk/vol1/ftp/data_collections/HGSVC2/release/v1.0/assemblies/20200628_HHU_assembly-results_CCS_v12/assemblies/phased/v12_HG00733_hgsvc_pbsq2-ccs_1000-pereg.h1-un.racon-p2.fasta	http://ftp.1000genomes.ebi.ac.uk/vol1/ftp/data_collections/HGSVC2/release/v1.0/assemblies/20200628_HHU_assembly-results_CCS_v12/assemblies/phased/v12_HG00733_hgsvc_pbsq2-ccs_1000-pereg.h2-un.racon-p2.fasta	ftp://ftp.sra.ebi.ac.uk/vol1/run/ERR398/ERR3988823/HG00733.final.cram	PUR
HG00864	HGSVC2	CLR	74.2X	HG00864_h1	HG00864_h2	http://ftp.1000genomes.ebi.ac.uk/vol1/ftp/data_collections/HGSVC2/release/v1.0/assemblies/20200612_HHU_assembly-results_CLR_v12/assemblies/phased/v12_HG00864_hgsvc_pbsq2-clr_1000-flye.h1-un.arrow-p1.fasta	http://ftp.1000genomes.ebi.ac.uk/vol1/ftp/data_collections/HGSVC2/release/v1.0/assemblies/20200612_HHU_assembly-results_CLR_v12/assemblies/phased/v12_HG00864_hgsvc_pbsq2-clr_1000-flye.h2-un.arrow-p1.fasta	ftp://ftp.sra.ebi.ac.uk/vol1/run/ERR324/ERR3242132/HG00864.final.cram	CDX
HG01114	HGSVC2	CLR	78.4X	HG01114_h1	HG01114_h2	http://ftp.1000genomes.ebi.ac.uk/vol1/ftp/data_collections/HGSVC2/release/v1.0/assemblies/20200612_HHU_assembly-results_CLR_v12/assemblies/phased/v12_HG01114_hgsvc_pbsq2-clr_1000-flye.h1-un.arrow-p1.fasta	http://ftp.1000genomes.ebi.ac.uk/vol1/ftp/data_collections/HGSVC2/release/v1.0/assemblies/20200612_HHU_assembly-results_CLR_v12/assemblies/phased/v12_HG01114_hgsvc_pbsq2-clr_1000-flye.h2-un.arrow-p1.fasta	ftp://ftp.sra.ebi.ac.uk/vol1/run/ERR398/ERR3988843/HG01114.final.cram	CLM
HG01505	HGSVC2	CLR	71.6X	HG01505_h1	HG01505_h2	http://ftp.1000genomes.ebi.ac.uk/vol1/ftp/data_collections/HGSVC2/release/v1.0/assemblies/20200612_HHU_assembly-results_CLR_v12/assemblies/phased/v12_HG01505_hgsvc_pbsq2-clr_1000-flye.h1-un.arrow-p1.fasta	http://ftp.1000genomes.ebi.ac.uk/vol1/ftp/data_collections/HGSVC2/release/v1.0/assemblies/20200612_HHU_assembly-results_CLR_v12/assemblies/phased/v12_HG01505_hgsvc_pbsq2-clr_1000-flye.h2-un.arrow-p1.fasta	ftp://ftp.sra.ebi.ac.uk/vol1/run/ERR398/ERR3988892/HG01505.final.cram	IBS
HG01596	HGSVC2	CLR	90.6X	HG01596_h1	HG01596_h2	http://ftp.1000genomes.ebi.ac.uk/vol1/ftp/data_collections/HGSVC2/release/v1.0/assemblies/20200612_HHU_assembly-results_CLR_v12/assemblies/phased/v12_HG01596_hgsvc_pbsq2-clr_1000-flye.h1-un.arrow-p1.fasta	http://ftp.1000genomes.ebi.ac.uk/vol1/ftp/data_collections/HGSVC2/release/v1.0/assemblies/20200612_HHU_assembly-results_CLR_v12/assemblies/phased/v12_HG01596_hgsvc_pbsq2-clr_1000-flye.h2-un.arrow-p1.fasta	ftp://ftp.sra.ebi.ac.uk/vol1/run/ERR324/ERR3242063/HG01596.final.cram	KVH
HG02011	HGSVC2	CLR	103.5X	HG02011_h1	HG02011_h2	http://ftp.1000genomes.ebi.ac.uk/vol1/ftp/data_collections/HGSVC2/release/v1.0/assemblies/20200828_JAX_assembly-results_CLR_v12/assemblies/phased/v12_HG02011_hgsvc_pbsq2-clr_1000-flye.h1-un.arrow-p1.fasta	http://ftp.1000genomes.ebi.ac.uk/vol1/ftp/data_collections/HGSVC2/release/v1.0/assemblies/20200828_JAX_assembly-results_CLR_v12/assemblies/phased/v12_HG02011_hgsvc_pbsq2-clr_1000-flye.h2-un.arrow-p1.fasta	ftp://ftp.sra.ebi.ac.uk/vol1/run/ERR398/ERR3988973/HG02011.final.cram	ACB
HG02492	HGSVC2	CLR	103.2X	HG02492_h1	HG02492_h2	http://ftp.1000genomes.ebi.ac.uk/vol1/ftp/data_collections/HGSVC2/release/v1.0/assemblies/20200716_UW_assembly-results_CLR_v12/assemblies/phased/v12_HG02492_hgsvc_pbsq2-clr_1000-flye.h1-un.arrow-p1.fasta	http://ftp.1000genomes.ebi.ac.uk/vol1/ftp/data_collections/HGSVC2/release/v1.0/assemblies/20200716_UW_assembly-results_CLR_v12/assemblies/phased/v12_HG02492_hgsvc_pbsq2-clr_1000-flye.h2-un.arrow-p1.fasta	ftp://ftp.sra.ebi.ac.uk/vol1/run/ERR398/ERR3989019/HG02492.final.cram	PJL
HG02587	HGSVC2	CLR	82.9X	HG02587_h1	HG02587_h2	http://ftp.1000genomes.ebi.ac.uk/vol1/ftp/data_collections/HGSVC2/release/v1.0/assemblies/20200612_HHU_assembly-results_CLR_v12/assemblies/phased/v12_HG02587_hgsvc_pbsq2-clr_1000-flye.h1-un.arrow-p1.fasta	http://ftp.1000genomes.ebi.ac.uk/vol1/ftp/data_collections/HGSVC2/release/v1.0/assemblies/20200612_HHU_assembly-results_CLR_v12/assemblies/phased/v12_HG02587_hgsvc_pbsq2-clr_1000-flye.h2-un.arrow-p1.fasta	ftp://ftp.sra.ebi.ac.uk/vol1/run/ERR398/ERR3989031/HG02587.final.cram	GWD
HG03009	HGSVC2	CLR	109.4X	HG03009_h1	HG03009_h2	http://ftp.1000genomes.ebi.ac.uk/vol1/ftp/data_collections/HGSVC2/release/v1.0/assemblies/20200828_JAX_assembly-results_CLR_v12/assemblies/phased/v12_HG03009_hgsvc_pbsq2-clr_1000-flye.h1-un.arrow-p1.fasta	http://ftp.1000genomes.ebi.ac.uk/vol1/ftp/data_collections/HGSVC2/release/v1.0/assemblies/20200828_JAX_assembly-results_CLR_v12/assemblies/phased/v12_HG03009_hgsvc_pbsq2-clr_1000-flye.h2-un.arrow-p1.fasta	ftp://ftp.sra.ebi.ac.uk/vol1/run/ERR324/ERR3242842/HG03009.final.cram	BEB
HG03065	HGSVC2	CLR	109.4X	HG03065_h1	HG03065_h2	http://ftp.1000genomes.ebi.ac.uk/vol1/ftp/data_collections/HGSVC2/release/v1.0/assemblies/20200828_JAX_assembly-results_CLR_v12/assemblies/phased/v12_HG03065_hgsvc_pbsq2-clr_1000-flye.h1-un.arrow-p1.fasta	http://ftp.1000genomes.ebi.ac.uk/vol1/ftp/data_collections/HGSVC2/release/v1.0/assemblies/20200828_JAX_assembly-results_CLR_v12/assemblies/phased/v12_HG03065_hgsvc_pbsq2-clr_1000-flye.h2-un.arrow-p1.fasta	ftp://ftp.sra.ebi.ac.uk/vol1/run/ERR398/ERR3989118/HG03065.final.cram	MSL
HG03125	HGSVC2	HiFi	27.4X	HG03125_h1	HG03125_h2	http://ftp.1000genomes.ebi.ac.uk/vol1/ftp/data_collections/HGSVC2/release/v1.0/assemblies/20200717_HHU_assembly-results_CCS_v12/assemblies/phased/v12_HG03125_hgsvc_pbsq2-ccs_1000-pereg.h1-un.racon-p2.fasta	http://ftp.1000genomes.ebi.ac.uk/vol1/ftp/data_collections/HGSVC2/release/v1.0/assemblies/20200717_HHU_assembly-results_CCS_v12/assemblies/phased/v12_HG03125_hgsvc_pbsq2-ccs_1000-pereg.h2-un.racon-p2.fasta	ftp://ftp.sra.ebi.ac.uk/vol1/run/ERR398/ERR3989126/HG03125.final.cram	ESN
HG03371	HGSVC2	CLR	101.6X	HG03371_h1	HG03371_h2	http://ftp.1000genomes.ebi.ac.uk/vol1/ftp/data_collections/HGSVC2/release/v1.0/assemblies/20200716_UW_assembly-results_CLR_v12/assemblies/phased/v12_HG03371_hgsvc_pbsq2-clr_1000-flye.h1-un.arrow-p1.fasta	http://ftp.1000genomes.ebi.ac.uk/vol1/ftp/data_collections/HGSVC2/release/v1.0/assemblies/20200716_UW_assembly-results_CLR_v12/assemblies/phased/v12_HG03371_hgsvc_pbsq2-clr_1000-flye.h2-un.arrow-p1.fasta	ftp://ftp.sra.ebi.ac.uk/vol1/run/ERR398/ERR3989162/HG03371.final.cram	ESN
HG03486	HGSVC2	HiFi	39.4X	HG03486_h1	HG03486_h2	http://ftp.1000genomes.ebi.ac.uk/vol1/ftp/data_collections/HGSVC2/release/v1.0/assemblies/20200717_HHU_assembly-results_CCS_v12/assemblies/phased/v12_HG03486_hgsvc_pbsq2-ccs_1000-pereg.h1-un.racon-p2.fasta	http://ftp.1000genomes.ebi.ac.uk/vol1/ftp/data_collections/HGSVC2/release/v1.0/assemblies/20200717_HHU_assembly-results_CCS_v12/assemblies/phased/v12_HG03486_hgsvc_pbsq2-ccs_1000-pereg.h2-un.racon-p2.fasta	ftp://ftp.sra.ebi.ac.uk/vol1/run/ERR398/ERR3989170/HG03486.final.cram	MSL
HG03683	HGSVC2	CLR	117.1X	HG03683_h1	HG03683_h2	http://ftp.1000genomes.ebi.ac.uk/vol1/ftp/data_collections/HGSVC2/release/v1.0/assemblies/20200828_JAX_assembly-results_CLR_v12/assemblies/phased/v12_HG03683_hgsvc_pbsq2-clr_1000-flye.h1-un.arrow-p1.fasta	http://ftp.1000genomes.ebi.ac.uk/vol1/ftp/data_collections/HGSVC2/release/v1.0/assemblies/20200828_JAX_assembly-results_CLR_v12/assemblies/phased/v12_HG03683_hgsvc_pbsq2-clr_1000-flye.h2-un.arrow-p1.fasta	ftp://ftp.sra.ebi.ac.uk/vol1/run/ERR398/ERR3989199/HG03683.final.cram	STU
HG03732	HGSVC2	CLR	64.5X	HG03732_h1	HG03732_h2	http://ftp.1000genomes.ebi.ac.uk/vol1/ftp/data_collections/HGSVC2/release/v1.0/assemblies/20200612_HHU_assembly-results_CLR_v12/assemblies/phased/v12_HG03732_hgsvc_pbsq2-clr_1000-flye.h1-un.arrow-p1.fasta	http://ftp.1000genomes.ebi.ac.uk/vol1/ftp/data_collections/HGSVC2/release/v1.0/assemblies/20200612_HHU_assembly-results_CLR_v12/assemblies/phased/v12_HG03732_hgsvc_pbsq2-clr_1000-flye.h2-un.arrow-p1.fasta	ftp://ftp.sra.ebi.ac.uk/vol1/run/ERR398/ERR3989210/HG03732.final.cram	ITU
NA12329	HGSVC2	CLR	120.0X	NA12329_h1	NA12329_h2	http://ftp.1000genomes.ebi.ac.uk/vol1/ftp/data_collections/HGSVC2/release/v1.0/assemblies/20200716_UW_assembly-results_CLR_v12/assemblies/phased/v12_NA12329_hgsvc_pbsq2-clr_1000-flye.h1-un.arrow-p1.fasta	http://ftp.1000genomes.ebi.ac.uk/vol1/ftp/data_collections/HGSVC2/release/v1.0/assemblies/20200716_UW_assembly-results_CLR_v12/assemblies/phased/v12_NA12329_hgsvc_pbsq2-clr_1000-flye.h2-un.arrow-p1.fasta	ftp://ftp.sra.ebi.ac.uk/vol1/run/ERR398/ERR3989317/NA12329.final.cram	CEPH
NA12878	HGSVC2	HiFi	29.0X	NA12878_h1	NA12878_h2	http://ftp.1000genomes.ebi.ac.uk/vol1/ftp/data_collections/HGSVC2/release/v1.0/assemblies/20200628_HHU_assembly-results_CCS_v12/assemblies/phased/v12_NA12878_giab_pbsq2-ccs_1000-pereg.h1-un.racon-p2.fasta	http://ftp.1000genomes.ebi.ac.uk/vol1/ftp/data_collections/HGSVC2/release/v1.0/assemblies/20200628_HHU_assembly-results_CCS_v12/assemblies/phased/v12_NA12878_giab_pbsq2-ccs_1000-pereg.h2-un.racon-p2.fasta	ftp://ftp.sra.ebi.ac.uk/vol1/run/ERR323/ERR3239334/NA12878.final.cram	CEPH
NA18534	HGSVC2	CLR	65.2X	NA18534_h1	NA18534_h2	http://ftp.1000genomes.ebi.ac.uk/vol1/ftp/data_collections/HGSVC2/release/v1.0/assemblies/20200612_HHU_assembly-results_CLR_v12/assemblies/phased/v12_NA18534_hgsvc_pbsq2-clr_1000-flye.h1-un.arrow-p1.fasta	http://ftp.1000genomes.ebi.ac.uk/vol1/ftp/data_collections/HGSVC2/release/v1.0/assemblies/20200612_HHU_assembly-results_CLR_v12/assemblies/phased/v12_NA18534_hgsvc_pbsq2-clr_1000-flye.h2-un.arrow-p1.fasta	ftp://ftp.sra.ebi.ac.uk/vol1/run/ERR323/ERR3239493/NA18534.final.cram	CHB
NA18939	HGSVC2	CLR	88.7X	NA18939_h1	NA18939_h2	http://ftp.1000genomes.ebi.ac.uk/vol1/ftp/data_collections/HGSVC2/release/v1.0/assemblies/20200612_HHU_assembly-results_CLR_v12/assemblies/phased/v12_NA18939_hgsvc_pbsq2-clr_1000-flye.h1-un.arrow-p1.fasta	http://ftp.1000genomes.ebi.ac.uk/vol1/ftp/data_collections/HGSVC2/release/v1.0/assemblies/20200612_HHU_assembly-results_CLR_v12/assemblies/phased/v12_NA18939_hgsvc_pbsq2-clr_1000-flye.h2-un.arrow-p1.fasta	ftp://ftp.sra.ebi.ac.uk/vol1/run/ERR323/ERR3239557/NA18939.final.cram	JPT
NA19238	HGSVC2	HiFi	25.2X	NA19238_h1	NA19238_h2	http://ftp.1000genomes.ebi.ac.uk/vol1/ftp/data_collections/HGSVC2/release/v1.0/assemblies/20200628_HHU_assembly-results_CCS_v12/assemblies/phased/v12_NA19238_hgsvc_pbsq2-ccs_1000-pereg.h1-un.racon-p2.fasta	http://ftp.1000genomes.ebi.ac.uk/vol1/ftp/data_collections/HGSVC2/release/v1.0/assemblies/20200628_HHU_assembly-results_CCS_v12/assemblies/phased/v12_NA19238_hgsvc_pbsq2-ccs_1000-pereg.h2-un.racon-p2.fasta	ftp://ftp.sra.ebi.ac.uk/vol1/run/ERR323/ERR3239453/NA19238.final.cram	YRI
NA19239	HGSVC2	HiFi	26.1X	NA19239_h1	NA19239_h2	http://ftp.1000genomes.ebi.ac.uk/vol1/ftp/data_collections/HGSVC2/release/v1.0/assemblies/20200628_HHU_assembly-results_CCS_v12/assemblies/phased/v12_NA19239_hgsvc_pbsq2-ccs_1000-pereg.h1-un.racon-p2.fasta	http://ftp.1000genomes.ebi.ac.uk/vol1/ftp/data_collections/HGSVC2/release/v1.0/assemblies/20200628_HHU_assembly-results_CCS_v12/assemblies/phased/v12_NA19239_hgsvc_pbsq2-ccs_1000-pereg.h2-un.racon-p2.fasta	ftp://ftp.sra.ebi.ac.uk/vol1/run/ERR323/ERR3239454/NA19239.final.cram	YRI
NA19240	HGSVC2	HiFi	28.7X	NA19240_h1	NA19240_h2	http://ftp.1000genomes.ebi.ac.uk/vol1/ftp/data_collections/HGSVC2/release/v1.0/assemblies/20200628_HHU_assembly-results_CCS_v12/assemblies/phased/v12_NA19240_hgsvc_pbsq2-ccs_1000-pereg.h1-un.racon-p2.fasta	http://ftp.1000genomes.ebi.ac.uk/vol1/ftp/data_collections/HGSVC2/release/v1.0/assemblies/20200628_HHU_assembly-results_CCS_v12/assemblies/phased/v12_NA19240_hgsvc_pbsq2-ccs_1000-pereg.h2-un.racon-p2.fasta	ftp://ftp.sra.ebi.ac.uk/vol1/run/ERR398/ERR3989410/NA19240.final.cram	YRI
NA19650	HGSVC2	CLR	48.1X	NA19650_h1	NA19650_h2	http://ftp.1000genomes.ebi.ac.uk/vol1/ftp/data_collections/HGSVC2/release/v1.0/assemblies/20200612_HHU_assembly-results_CLR_v12/assemblies/phased/v12_NA19650_hgsvc_pbsq2-clr_1000-flye.h1-un.arrow-p1.fasta	http://ftp.1000genomes.ebi.ac.uk/vol1/ftp/data_collections/HGSVC2/release/v1.0/assemblies/20200612_HHU_assembly-results_CLR_v12/assemblies/phased/v12_NA19650_hgsvc_pbsq2-clr_1000-flye.h2-un.arrow-p1.fasta	ftp://ftp.sra.ebi.ac.uk/vol1/run/ERR398/ERR3989413/NA19650.final.cram	MXL
NA19983	HGSVC2	CLR	130.0X	NA19983_h1	NA19983_h2	http://ftp.1000genomes.ebi.ac.uk/vol1/ftp/data_collections/HGSVC2/release/v1.0/assemblies/20200716_UW_assembly-results_CLR_v12/assemblies/phased/v12_NA19983_hgsvc_pbsq2-clr_1000-flye.h1-un.arrow-p1.fasta	http://ftp.1000genomes.ebi.ac.uk/vol1/ftp/data_collections/HGSVC2/release/v1.0/assemblies/20200716_UW_assembly-results_CLR_v12/assemblies/phased/v12_NA19983_hgsvc_pbsq2-clr_1000-flye.h2-un.arrow-p1.fasta	ftp://ftp.sra.ebi.ac.uk/vol1/run/ERR398/ERR3989454/NA19983.final.cram	ASW
NA20509	HGSVC2	CLR	51.3X	NA20509_h1	NA20509_h2	http://ftp.1000genomes.ebi.ac.uk/vol1/ftp/data_collections/HGSVC2/release/v1.0/assemblies/20200612_HHU_assembly-results_CLR_v12/assemblies/phased/v12_NA20509_hgsvc_pbsq2-clr_1000-flye.h1-un.arrow-p1.fasta	http://ftp.1000genomes.ebi.ac.uk/vol1/ftp/data_collections/HGSVC2/release/v1.0/assemblies/20200612_HHU_assembly-results_CLR_v12/assemblies/phased/v12_NA20509_hgsvc_pbsq2-clr_1000-flye.h2-un.arrow-p1.fasta	ftp://ftp.sra.ebi.ac.uk/vol1/run/ERR323/ERR3239792/NA20509.final.cram	TSI
NA20847	HGSVC2	CLR	56.5X	NA20847_h1	NA20847_h2	http://ftp.1000genomes.ebi.ac.uk/vol1/ftp/data_collections/HGSVC2/release/v1.0/assemblies/20200612_HHU_assembly-results_CLR_v12/assemblies/phased/v12_NA20847_hgsvc_pbsq2-clr_1000-flye.h1-un.arrow-p1.fasta	http://ftp.1000genomes.ebi.ac.uk/vol1/ftp/data_collections/HGSVC2/release/v1.0/assemblies/20200612_HHU_assembly-results_CLR_v12/assemblies/phased/v12_NA20847_hgsvc_pbsq2-clr_1000-flye.h2-un.arrow-p1.fasta	ftp://ftp.sra.ebi.ac.uk/vol1/run/ERR323/ERR3239999/NA20847.final.cram	GIH
NA24385	HGSVC2	HiFi	35.8X	NA24385_h1	NA24385_h2	http://ftp.1000genomes.ebi.ac.uk/vol1/ftp/data_collections/HGSVC2/release/v1.0/assemblies/20200628_HHU_assembly-results_CCS_v12/assemblies/phased/v12_NA24385_hpg_pbsq2-ccs_1000-pereg.h1-un.racon-p2.fasta	http://ftp.1000genomes.ebi.ac.uk/vol1/ftp/data_collections/HGSVC2/release/v1.0/assemblies/20200628_HHU_assembly-results_CCS_v12/assemblies/phased/v12_NA24385_hpg_pbsq2-ccs_1000-pereg.h2-un.racon-p2.fasta		-
HG00438	HPRC	HiFi	41X	HG00438_paternal	HG00438_maternal	https://s3-us-west-2.amazonaws.com/human-pangenomics/working/HPRC/HG00438/assemblies/year1_f1_assembly_v2_genbank/HG00438.paternal.f1_assembly_v2_genbank.fa.gz	https://s3-us-west-2.amazonaws.com/human-pangenomics/working/HPRC/HG00438/assemblies/year1_f1_assembly_v2_genbank/HG00438.maternal.f1_assembly_v2_genbank.fa.gz	ftp://ftp.sra.ebi.ac.uk/vol1/run/ERR398/ERR3988768/HG00438.final.cram	CHS
HG00621	HPRC	HiFi	40X	HG00621_paternal	HG00621_maternal	https://s3-us-west-2.amazonaws.com/human-pangenomics/working/HPRC/HG00621/assemblies/year1_f1_assembly_v2_genbank/HG00621.paternal.f1_assembly_v2_genbank.fa.gz	https://s3-us-west-2.amazonaws.com/human-pangenomics/working/HPRC/HG00621/assemblies/year1_f1_assembly_v2_genbank/HG00621.maternal.f1_assembly_v2_genbank.fa.gz	ftp://ftp.sra.ebi.ac.uk/vol1/run/ERR398/ERR3988803/HG00621.final.cram	CHS
HG00673	HPRC	HiFi	40X	HG00673_paternal	HG00673_maternal	https://s3-us-west-2.amazonaws.com/human-pangenomics/working/HPRC/HG00673/assemblies/year1_f1_assembly_v2_genbank/HG00673.paternal.f1_assembly_v2_genbank.fa.gz	https://s3-us-west-2.amazonaws.com/human-pangenomics/working/HPRC/HG00673/assemblies/year1_f1_assembly_v2_genbank/HG00673.maternal.f1_assembly_v2_genbank.fa.gz	ftp://ftp.sra.ebi.ac.uk/vol1/run/ERR398/ERR3988814/HG00673.final.cram	CHS
HG00735	HPRC	HiFi	43X	HG00735_paternal	HG00735_maternal	https://s3-us-west-2.amazonaws.com/human-pangenomics/working/HPRC/HG00735/assemblies/year1_f1_assembly_v2_genbank/HG00735.paternal.f1_assembly_v2_genbank.fa.gz	https://s3-us-west-2.amazonaws.com/human-pangenomics/working/HPRC/HG00735/assemblies/year1_f1_assembly_v2_genbank/HG00735.maternal.f1_assembly_v2_genbank.fa.gz	ftp://ftp.sra.ebi.ac.uk/vol1/run/ERR398/ERR3988824/HG00735.final.cram	PUR
HG00741	HPRC	HiFi	38X	HG00741_paternal	HG00741_maternal	https://s3-us-west-2.amazonaws.com/human-pangenomics/working/HPRC/HG00741/assemblies/year1_f1_assembly_v2_genbank/HG00741.paternal.f1_assembly_v2_genbank.fa.gz	https://s3-us-west-2.amazonaws.com/human-pangenomics/working/HPRC/HG00741/assemblies/year1_f1_assembly_v2_genbank/HG00741.maternal.f1_assembly_v2_genbank.fa.gz	ftp://ftp.sra.ebi.ac.uk/vol1/run/ERR398/ERR3988826/HG00741.final.cram	PUR
HG01071	HPRC	HiFi	35X	HG01071_paternal	HG01071_maternal	https://s3-us-west-2.amazonaws.com/human-pangenomics/working/HPRC/HG01071/assemblies/year1_f1_assembly_v2_genbank/HG01071.paternal.f1_assembly_v2_genbank.fa.gz	https://s3-us-west-2.amazonaws.com/human-pangenomics/working/HPRC/HG01071/assemblies/year1_f1_assembly_v2_genbank/HG01071.maternal.f1_assembly_v2_genbank.fa.gz	ftp://ftp.sra.ebi.ac.uk/vol1/run/ERR398/ERR3988832/HG01071.final.cram	PUR
HG01106	HPRC	HiFi	47X	HG01106_paternal	HG01106_maternal	https://s3-us-west-2.amazonaws.com/human-pangenomics/working/HPRC/HG01106/assemblies/year1_f1_assembly_v2_genbank/HG01106.paternal.f1_assembly_v2_genbank.fa.gz	https://s3-us-west-2.amazonaws.com/human-pangenomics/working/HPRC/HG01106/assemblies/year1_f1_assembly_v2_genbank/HG01106.maternal.f1_assembly_v2_genbank.fa.gz	ftp://ftp.sra.ebi.ac.uk/vol1/run/ERR398/ERR3988841/HG01106.final.cram	PUR
HG01109	HPRC	HiFi	32X	HG01109_paternal	HG01109_maternal	https://s3-us-west-2.amazonaws.com/human-pangenomics/working/HPRC_PLUS/HG01109/assemblies/year1_f1_assembly_v2_genbank/HG01109.paternal.f1_assembly_v2_genbank.fa.gz	https://s3-us-west-2.amazonaws.com/human-pangenomics/working/HPRC_PLUS/HG01109/assemblies/year1_f1_assembly_v2_genbank/HG01109.maternal.f1_assembly_v2_genbank.fa.gz	ftp://ftp.sra.ebi.ac.uk/vol1/run/ERR398/ERR3988842/HG01109.final.cram	PUR
HG01123	HPRC	HiFi	39X	HG01123_paternal	HG01123_maternal	https://s3-us-west-2.amazonaws.com/human-pangenomics/working/HPRC/HG01123/assemblies/year1_f1_assembly_v2_genbank/HG01123.paternal.f1_assembly_v2_genbank.fa.gz	https://s3-us-west-2.amazonaws.com/human-pangenomics/working/HPRC/HG01123/assemblies/year1_f1_assembly_v2_genbank/HG01123.maternal.f1_assembly_v2_genbank.fa.gz		STU
HG01175	HPRC	HiFi	36X	HG01175_paternal	HG01175_maternal	https://s3-us-west-2.amazonaws.com/human-pangenomics/working/HPRC/HG01175/assemblies/year1_f1_assembly_v2_genbank/HG01175.paternal.f1_assembly_v2_genbank.fa.gz	https://s3-us-west-2.amazonaws.com/human-pangenomics/working/HPRC/HG01175/assemblies/year1_f1_assembly_v2_genbank/HG01175.maternal.f1_assembly_v2_genbank.fa.gz	ftp://ftp.sra.ebi.ac.uk/vol1/run/ERR398/ERR3988851/HG01175.final.cram	PUR
HG01243	HPRC	HiFi	35X	HG01243_paternal	HG01243_maternal	https://s3-us-west-2.amazonaws.com/human-pangenomics/working/HPRC_PLUS/HG01243/assemblies/year1_f1_assembly_v2_genbank/HG01243.paternal.f1_assembly_v2_genbank.fa.gz	https://s3-us-west-2.amazonaws.com/human-pangenomics/working/HPRC_PLUS/HG01243/assemblies/year1_f1_assembly_v2_genbank/HG01243.maternal.f1_assembly_v2_genbank.fa.gz	ftp://ftp.sra.ebi.ac.uk/vol1/run/ERR398/ERR3988858/HG01243.final.cram	PUR
HG01258	HPRC	HiFi	36X	HG01258_paternal	HG01258_maternal	https://s3-us-west-2.amazonaws.com/human-pangenomics/working/HPRC/HG01258/assemblies/year1_f1_assembly_v2_genbank/HG01258.paternal.f1_assembly_v2_genbank.fa.gz	https://s3-us-west-2.amazonaws.com/human-pangenomics/working/HPRC/HG01258/assemblies/year1_f1_assembly_v2_genbank/HG01258.maternal.f1_assembly_v2_genbank.fa.gz	ftp://ftp.sra.ebi.ac.uk/vol1/run/ERR398/ERR3988862/HG01258.final.cram	CLM
HG01358	HPRC	HiFi	38X	HG01358_paternal	HG01358_maternal	https://s3-us-west-2.amazonaws.com/human-pangenomics/working/HPRC/HG01358/assemblies/year1_f1_assembly_v2_genbank/HG01358.paternal.f1_assembly_v2_genbank.fa.gz	https://s3-us-west-2.amazonaws.com/human-pangenomics/working/HPRC/HG01358/assemblies/year1_f1_assembly_v2_genbank/HG01358.maternal.f1_assembly_v2_genbank.fa.gz	ftp://ftp.sra.ebi.ac.uk/vol1/run/ERR398/ERR3988875/HG01358.final.cram	CLM
HG01361	HPRC	HiFi	42X	HG01361_paternal	HG01361_maternal	https://s3-us-west-2.amazonaws.com/human-pangenomics/working/HPRC/HG01361/assemblies/year1_f1_assembly_v2_genbank/HG01361.paternal.f1_assembly_v2_genbank.fa.gz	https://s3-us-west-2.amazonaws.com/human-pangenomics/working/HPRC/HG01361/assemblies/year1_f1_assembly_v2_genbank/HG01361.maternal.f1_assembly_v2_genbank.fa.gz	ftp://ftp.sra.ebi.ac.uk/vol1/run/ERR398/ERR3988876/HG01361.final.cram	CLM
HG01891	HPRC	HiFi	37X	HG01891_paternal	HG01891_maternal	https://s3-us-west-2.amazonaws.com/human-pangenomics/working/HPRC/HG01891/assemblies/year1_f1_assembly_v2_genbank/HG01891.paternal.f1_assembly_v2_genbank.fa.gz	https://s3-us-west-2.amazonaws.com/human-pangenomics/working/HPRC/HG01891/assemblies/year1_f1_assembly_v2_genbank/HG01891.maternal.f1_assembly_v2_genbank.fa.gz	ftp://ftp.sra.ebi.ac.uk/vol1/run/ERR398/ERR3988943/HG01891.final.cram	ACB
HG01928	HPRC	HiFi	35X	HG01928_paternal	HG01928_maternal	https://s3-us-west-2.amazonaws.com/human-pangenomics/working/HPRC/HG01928/assemblies/year1_f1_assembly_v2_genbank/HG01928.paternal.f1_assembly_v2_genbank.fa.gz	https://s3-us-west-2.amazonaws.com/human-pangenomics/working/HPRC/HG01928/assemblies/year1_f1_assembly_v2_genbank/HG01928.maternal.f1_assembly_v2_genbank.fa.gz	ftp://ftp.sra.ebi.ac.uk/vol1/run/ERR398/ERR3988951/HG01928.final.cram	PEL
HG01952	HPRC	HiFi	41X	HG01952_paternal	HG01952_maternal	https://s3-us-west-2.amazonaws.com/human-pangenomics/working/HPRC/HG01952/assemblies/year1_f1_assembly_v2_genbank/HG01952.paternal.f1_assembly_v2_genbank.fa.gz	https://s3-us-west-2.amazonaws.com/human-pangenomics/working/HPRC/HG01952/assemblies/year1_f1_assembly_v2_genbank/HG01952.maternal.f1_assembly_v2_genbank.fa.gz	ftp://ftp.sra.ebi.ac.uk/vol1/run/ERR398/ERR3988958/HG01952.final.cram	PEL
HG01978	HPRC	HiFi	38X	HG01978_paternal	HG01978_maternal	https://s3-us-west-2.amazonaws.com/human-pangenomics/working/HPRC/HG01978/assemblies/year1_f1_assembly_v2_genbank/HG01978.paternal.f1_assembly_v2_genbank.fa.gz	https://s3-us-west-2.amazonaws.com/human-pangenomics/working/HPRC/HG01978/assemblies/year1_f1_assembly_v2_genbank/HG01978.maternal.f1_assembly_v2_genbank.fa.gz	ftp://ftp.sra.ebi.ac.uk/vol1/run/ERR398/ERR3988965/HG01978.final.cram	PEL
HG02055	HPRC	HiFi	40X	HG02055_paternal	HG02055_maternal	https://s3-us-west-2.amazonaws.com/human-pangenomics/working/HPRC_PLUS/HG02055/assemblies/year1_f1_assembly_v2_genbank/HG02055.paternal.f1_assembly_v2_genbank.fa.gz	https://s3-us-west-2.amazonaws.com/human-pangenomics/working/HPRC_PLUS/HG02055/assemblies/year1_f1_assembly_v2_genbank/HG02055.maternal.f1_assembly_v2_genbank.fa.gz	ftp://ftp.sra.ebi.ac.uk/vol1/run/ERR398/ERR3988979/HG02055.final.cram	ACB
HG02080	HPRC	HiFi	34X	HG02080_paternal	HG02080_maternal	https://s3-us-west-2.amazonaws.com/human-pangenomics/working/HPRC_PLUS/HG02080/assemblies/year1_f1_assembly_v2_genbank/HG02080.paternal.f1_assembly_v2_genbank.fa.gz	https://s3-us-west-2.amazonaws.com/human-pangenomics/working/HPRC_PLUS/HG02080/assemblies/year1_f1_assembly_v2_genbank/HG02080.maternal.f1_assembly_v2_genbank.fa.gz	ftp://ftp.sra.ebi.ac.uk/vol1/run/ERR398/ERR3988986/HG02080.final.cram	KVH
HG02109	HPRC	HiFi	31X	HG02109_paternal	HG02109_maternal	https://s3-us-west-2.amazonaws.com/human-pangenomics/working/HPRC_PLUS/HG02109/assemblies/year1_f1_assembly_v2_genbank/HG02109.paternal.f1_assembly_v2_genbank.fa.gz	https://s3-us-west-2.amazonaws.com/human-pangenomics/working/HPRC_PLUS/HG02109/assemblies/year1_f1_assembly_v2_genbank/HG02109.maternal.f1_assembly_v2_genbank.fa.gz		ACB
HG02145	HPRC	HiFi	36X	HG02145_paternal	HG02145_maternal	https://s3-us-west-2.amazonaws.com/human-pangenomics/working/HPRC_PLUS/HG02145/assemblies/year1_f1_assembly_v2_genbank/HG02145.paternal.f1_assembly_v2_genbank.fa.gz	https://s3-us-west-2.amazonaws.com/human-pangenomics/working/HPRC_PLUS/HG02145/assemblies/year1_f1_assembly_v2_genbank/HG02145.maternal.f1_assembly_v2_genbank.fa.gz	ftp://ftp.sra.ebi.ac.uk/vol1/run/ERR398/ERR3988995/HG02145.final.cram	ACB
HG02148	HPRC	HiFi	40X	HG02148_paternal	HG02148_maternal	https://s3-us-west-2.amazonaws.com/human-pangenomics/working/HPRC/HG02148/assemblies/year1_f1_assembly_v2_genbank/HG02148.paternal.f1_assembly_v2_genbank.fa.gz	https://s3-us-west-2.amazonaws.com/human-pangenomics/working/HPRC/HG02148/assemblies/year1_f1_assembly_v2_genbank/HG02148.maternal.f1_assembly_v2_genbank.fa.gz	ftp://ftp.sra.ebi.ac.uk/vol1/run/ERR398/ERR3988996/HG02148.final.cram	PEL
HG02257	HPRC	HiFi	36X	HG02257_paternal	HG02257_maternal	https://s3-us-west-2.amazonaws.com/human-pangenomics/working/HPRC/HG02257/assemblies/year1_f1_assembly_v2_genbank/HG02257.paternal.f1_assembly_v2_genbank.fa.gz	https://s3-us-west-2.amazonaws.com/human-pangenomics/working/HPRC/HG02257/assemblies/year1_f1_assembly_v2_genbank/HG02257.maternal.f1_assembly_v2_genbank.fa.gz	ftp://ftp.sra.ebi.ac.uk/vol1/run/ERR398/ERR3989003/HG02257.final.cram	ACB
HG02486	HPRC	HiFi	40X	HG02486_paternal	HG02486_maternal	https://s3-us-west-2.amazonaws.com/human-pangenomics/working/HPRC/HG02486/assemblies/year1_f1_assembly_v2_genbank/HG02486.paternal.f1_assembly_v2_genbank.fa.gz	https://s3-us-west-2.amazonaws.com/human-pangenomics/working/HPRC/HG02486/assemblies/year1_f1_assembly_v2_genbank/HG02486.maternal.f1_assembly_v2_genbank.fa.gz		ACB
HG02559	HPRC	HiFi	41X	HG02559_paternal	HG02559_maternal	https://s3-us-west-2.amazonaws.com/human-pangenomics/working/HPRC/HG02559/assemblies/year1_f1_assembly_v2_genbank/HG02559.paternal.f1_assembly_v2_genbank.fa.gz	https://s3-us-west-2.amazonaws.com/human-pangenomics/working/HPRC/HG02559/assemblies/year1_f1_assembly_v2_genbank/HG02559.maternal.f1_assembly_v2_genbank.fa.gz		ACB
HG02572	HPRC	HiFi	31X	HG02572_paternal	HG02572_maternal	https://s3-us-west-2.amazonaws.com/human-pangenomics/working/HPRC/HG02572/assemblies/year1_f1_assembly_v2_genbank/HG02572.paternal.f1_assembly_v2_genbank.fa.gz	https://s3-us-west-2.amazonaws.com/human-pangenomics/working/HPRC/HG02572/assemblies/year1_f1_assembly_v2_genbank/HG02572.maternal.f1_assembly_v2_genbank.fa.gz	ftp://ftp.sra.ebi.ac.uk/vol1/run/ERR398/ERR3989028/HG02572.final.cram	GWD
HG02622	HPRC	HiFi	46X	HG02622_paternal	HG02622_maternal	https://s3-us-west-2.amazonaws.com/human-pangenomics/working/HPRC/HG02622/assemblies/year1_f1_assembly_v2_genbank/HG02622.paternal.f1_assembly_v2_genbank.fa.gz	https://s3-us-west-2.amazonaws.com/human-pangenomics/working/HPRC/HG02622/assemblies/year1_f1_assembly_v2_genbank/HG02622.maternal.f1_assembly_v2_genbank.fa.gz	ftp://ftp.sra.ebi.ac.uk/vol1/run/ERR398/ERR3989038/HG02622.final.cram	GWD
HG02630	HPRC	HiFi	49X	HG02630_paternal	HG02630_maternal	https://s3-us-west-2.amazonaws.com/human-pangenomics/working/HPRC/HG02630/assemblies/year1_f1_assembly_v2_genbank/HG02630.paternal.f1_assembly_v2_genbank.fa.gz	https://s3-us-west-2.amazonaws.com/human-pangenomics/working/HPRC/HG02630/assemblies/year1_f1_assembly_v2_genbank/HG02630.maternal.f1_assembly_v2_genbank.fa.gz	ftp://ftp.sra.ebi.ac.uk/vol1/run/ERR398/ERR3989040/HG02630.final.cram	GWD
HG02717	HPRC	HiFi	45X	HG02717_paternal	HG02717_maternal	https://s3-us-west-2.amazonaws.com/human-pangenomics/working/HPRC/HG02717/assemblies/year1_f1_assembly_v2_genbank/HG02717.paternal.f1_assembly_v2_genbank.fa.gz	https://s3-us-west-2.amazonaws.com/human-pangenomics/working/HPRC/HG02717/assemblies/year1_f1_assembly_v2_genbank/HG02717.maternal.f1_assembly_v2_genbank.fa.gz	ftp://ftp.sra.ebi.ac.uk/vol1/run/ERR398/ERR3989059/HG02717.final.cram	GWD
HG02723	HPRC	HiFi	46X	HG02723_paternal	HG02723_maternal	https://s3-us-west-2.amazonaws.com/human-pangenomics/working/HPRC_PLUS/HG02723/assemblies/year1_f1_assembly_v2_genbank/HG02723.paternal.f1_assembly_v2_genbank.fa.gz	https://s3-us-west-2.amazonaws.com/human-pangenomics/working/HPRC_PLUS/HG02723/assemblies/year1_f1_assembly_v2_genbank/HG02723.maternal.f1_assembly_v2_genbank.fa.gz	ftp://ftp.sra.ebi.ac.uk/vol1/run/ERR398/ERR3989060/HG02723.final.cram	GWD
HG02818	HPRC	HiFi	37X	HG02818_paternal	HG02818_maternal	https://s3-us-west-2.amazonaws.com/human-pangenomics/working/HPRC_PLUS/HG02818/assemblies/year1_f1_assembly_v2_genbank/HG02818.paternal.f1_assembly_v2_genbank.fa.gz	https://s3-us-west-2.amazonaws.com/human-pangenomics/working/HPRC_PLUS/HG02818/assemblies/year1_f1_assembly_v2_genbank/HG02818.maternal.f1_assembly_v2_genbank.fa.gz	ftp://ftp.sra.ebi.ac.uk/vol1/run/ERR398/ERR3989080/HG02818.final.cram	GWD
HG02886	HPRC	HiFi	44X	HG02886_paternal	HG02886_maternal	https://s3-us-west-2.amazonaws.com/human-pangenomics/working/HPRC/HG02886/assemblies/year1_f1_assembly_v2_genbank/HG02886.paternal.f1_assembly_v2_genbank.fa.gz	https://s3-us-west-2.amazonaws.com/human-pangenomics/working/HPRC/HG02886/assemblies/year1_f1_assembly_v2_genbank/HG02886.maternal.f1_assembly_v2_genbank.fa.gz	ftp://ftp.sra.ebi.ac.uk/vol1/run/ERR398/ERR3989091/HG02886.final.cram	GWD
HG03098	HPRC	HiFi	36X	HG03098_paternal	HG03098_maternal	https://s3-us-west-2.amazonaws.com/human-pangenomics/working/HPRC_PLUS/HG03098/assemblies/year1_f1_assembly_v2_genbank/HG03098.paternal.f1_assembly_v2_genbank.fa.gz	https://s3-us-west-2.amazonaws.com/human-pangenomics/working/HPRC_PLUS/HG03098/assemblies/year1_f1_assembly_v2_genbank/HG03098.maternal.f1_assembly_v2_genbank.fa.gz	ftp://ftp.sra.ebi.ac.uk/vol1/run/ERR398/ERR3989119/HG03098.final.cram	MSL
HG03453	HPRC	HiFi	52X	HG03453_paternal	HG03453_maternal	https://s3-us-west-2.amazonaws.com/human-pangenomics/working/HPRC/HG03453/assemblies/year1_f1_assembly_v2_genbank/HG03453.paternal.f1_assembly_v2_genbank.fa.gz	https://s3-us-west-2.amazonaws.com/human-pangenomics/working/HPRC/HG03453/assemblies/year1_f1_assembly_v2_genbank/HG03453.maternal.f1_assembly_v2_genbank.fa.gz	ftp://ftp.sra.ebi.ac.uk/vol1/run/ERR398/ERR3989166/HG03453.final.cram	MSL
HG03492	HPRC	HiFi	34X	HG03492_paternal	HG03492_maternal	https://s3-us-west-2.amazonaws.com/human-pangenomics/working/HPRC_PLUS/HG03492/assemblies/year1_f1_assembly_v2_genbank/HG03492.paternal.f1_assembly_v2_genbank.fa.gz	https://s3-us-west-2.amazonaws.com/human-pangenomics/working/HPRC_PLUS/HG03492/assemblies/year1_f1_assembly_v2_genbank/HG03492.maternal.f1_assembly_v2_genbank.fa.gz	ftp://ftp.sra.ebi.ac.uk/vol1/run/ERR398/ERR3989173/HG03492.final.cram	PJL
HG03516	HPRC	HiFi	36X	HG03516_paternal	HG03516_maternal	https://s3-us-west-2.amazonaws.com/human-pangenomics/working/HPRC/HG03516/assemblies/year1_f1_assembly_v2_genbank/HG03516.paternal.f1_assembly_v2_genbank.fa.gz	https://s3-us-west-2.amazonaws.com/human-pangenomics/working/HPRC/HG03516/assemblies/year1_f1_assembly_v2_genbank/HG03516.maternal.f1_assembly_v2_genbank.fa.gz	ftp://ftp.sra.ebi.ac.uk/vol1/run/ERR398/ERR3989174/HG03516.final.cram	ESN
HG03540	HPRC	HiFi	49X	HG03540_paternal	HG03540_maternal	https://s3-us-west-2.amazonaws.com/human-pangenomics/working/HPRC/HG03540/assemblies/year1_f1_assembly_v2_genbank/HG03540.paternal.f1_assembly_v2_genbank.fa.gz	https://s3-us-west-2.amazonaws.com/human-pangenomics/working/HPRC/HG03540/assemblies/year1_f1_assembly_v2_genbank/HG03540.maternal.f1_assembly_v2_genbank.fa.gz	ftp://ftp.sra.ebi.ac.uk/vol1/run/ERR398/ERR3989177/HG03540.final.cram	GWD
HG03579	HPRC	HiFi	48X	HG03579_paternal	HG03579_maternal	https://s3-us-west-2.amazonaws.com/human-pangenomics/working/HPRC/HG03579/assemblies/year1_f1_assembly_v2_genbank/HG03579.paternal.f1_assembly_v2_genbank.fa.gz	https://s3-us-west-2.amazonaws.com/human-pangenomics/working/HPRC/HG03579/assemblies/year1_f1_assembly_v2_genbank/HG03579.maternal.f1_assembly_v2_genbank.fa.gz	ftp://ftp.sra.ebi.ac.uk/vol1/run/ERR398/ERR3989180/HG03579.final.cram	MSL
NA18906	HPRC	HiFi	42X	NA18906_paternal	NA18906_maternal	https://s3-us-west-2.amazonaws.com/human-pangenomics/working/HPRC_PLUS/NA18906/assemblies/year1_f1_assembly_v2_genbank/NA18906.paternal.f1_assembly_v2_genbank.fa.gz	https://s3-us-west-2.amazonaws.com/human-pangenomics/working/HPRC_PLUS/NA18906/assemblies/year1_f1_assembly_v2_genbank/NA18906.maternal.f1_assembly_v2_genbank.fa.gz	ftp://ftp.sra.ebi.ac.uk/vol1/run/ERR398/ERR3989364/NA18906.final.cram	YRI
NA20129	HPRC	HiFi	38X	NA20129_paternal	NA20129_maternal	https://s3-us-west-2.amazonaws.com/human-pangenomics/working/HPRC_PLUS/NA20129/assemblies/year1_f1_assembly_v2_genbank/NA20129.paternal.f1_assembly_v2_genbank.fa.gz	https://s3-us-west-2.amazonaws.com/human-pangenomics/working/HPRC_PLUS/NA20129/assemblies/year1_f1_assembly_v2_genbank/NA20129.maternal.f1_assembly_v2_genbank.fa.gz	ftp://ftp.sra.ebi.ac.uk/vol1/run/ERR398/ERR3989456/NA20129.final.cram	ASW
NA21309	HPRC	HiFi	39X	NA21309_paternal	NA21309_maternal	https://s3-us-west-2.amazonaws.com/human-pangenomics/working/HPRC_PLUS/NA21309/assemblies/year1_f1_assembly_v2_genbank/NA21309.paternal.f1_assembly_v2_genbank.fa.gz	https://s3-us-west-2.amazonaws.com/human-pangenomics/working/HPRC_PLUS/NA21309/assemblies/year1_f1_assembly_v2_genbank/NA21309.maternal.f1_assembly_v2_genbank.fa.gz		-
NA24631	HPRC	HiFi	47X	NA24631_paternal	NA24631_maternal	https://s3-us-west-2.amazonaws.com/human-pangenomics/working/HPRC_PLUS/HG005/assemblies/year1_f1_assembly_v2_genbank/HG005.paternal.f1_assembly_v2_genbank.fa.gz	https://s3-us-west-2.amazonaws.com/human-pangenomics/working/HPRC_PLUS/HG005/assemblies/year1_f1_assembly_v2_genbank/HG005.maternal.f1_assembly_v2_genbank.fa.gz		-
CHM13	T2T	HiFi	34.7X�	CHM13		https://s3-us-west-2.amazonaws.com/human-pangenomics/T2T/CHM13/assemblies/chm13.draft_v1.1.fasta.gz			-
*Values taken from Ebert et al. 2021 Table S6, Liao et al. 2023 Table S1, and Nurk et al. 2022 Results.
�Mean coverage of all chromosomes.
