## Supplementary material for "Structure of a polymorphic repeat at the *CACNA1C* schizophrenia locus": Data S10

Event	Date	Data source	Reference
Human-chimp divergence	13 mya	PrŸfer 2017	62
Human-Vindija Neanderthal divergence	630-520 kya	PrŸfer 2017	62
Neanderthal-Denisova divergence	440-390 kya	PrŸfer 2018	62
Altai Neandertal lived	122 kya	PrŸfer 2019	62
Denisova 3 lived	72 kya	PrŸfer 2020	62
Denisova disappearance	90-70 kya	PrŸfer 2021	62
Chagyrskaya 8 lived	80-60	Mafessoni 2020	61
Vindija 33.19 lived	52 kya	PrŸfer 2017	62
Neanderthal disappearance	41-39 kya	Higham 2014	87
